# The genetics of hereditary cancer risk syndromes in Brazil: a comprehensive analysis of 1682 patients

**DOI:** 10.1101/2021.04.15.21255554

**Authors:** Jarbas Maciel de Oliveira, Nuria Bengala Zurro, Antonio Victor Campos Coelho, Marcel Pinheiro Caraciolo, Rodrigo Bertollo de Alexandre, Murilo Castro Cervato, Renata Moldenhauer Minillo, George de Vasconcelos Carvalho Neto, Ivana Grivicich, João Bosco de Oliveira Filho

## Abstract

Hereditary cancer risk syndromes are caused by germline variants. Most studies on hereditary cancer have been conducted in white populations. We report the largest study in Brazilian individuals with multiple ethnicities. We genotyped 1682 individuals from all regions of the country with Next-generation sequencing (NGS) panels. Most were women with personal/family history of cancer, mostly breast and ovarian. We identified 321 pathogenic/likely pathogenic (P/LP) variants in 305 people (18.1%) distributed among 32 genes. Most were on *BRCA1* and *BRCA2* (129 patients, 26.2% and 14.3% of all P/LP, respectively), *MUTYH* (42 monoallelic patients, 13.1%), *PALB2* (25, 7.8%), Lynch syndrome genes (17, 5.3%), and *TP53* (17, 5.3%). Transheterozygosity prevalence in our sample was 0.89% (15/1682). *BRCA1/BRCA2* double heterozygosity rate was 0.78% (1/129) for *BRCA* variants carriers and 0.06% (1/1682) overall. We evaluated the performance of the genetic testing criteria by NCCN and Brazilian National Health Agency (ANS). We observed false negative rates of 17.3% and 44.2%, meaning that both failed to detect a substantial part of P/LP positive patients. Our results add knowledge on the Brazilian spectrum of cancer risk germline variants, demonstrate that large multigene panels have high rates of positivity, and indicate that Brazilian testing guidelines should be improved.
