## Supplementary Table 1 for "The genetics of hereditary cancer risk syndromes in Brazil: a comprehensive analysis of 1682 patients"

### Sheet: Supplementary Table 1
Supplementary Table 1. Genotyped genes.
Gene	RefSeq transcript id	Chromosome	Start	End
PTCH2	NM_003738.5	1	44819844	44843253
MUTYH	NM_001048174.2	1	45329163	45340893
DIRAS3	NM_004675.4	1	68045886	68051631
ALK	NM_004304.5	2	29192774	29921586
EPCAM	NM_002354.3	2	47345158	47387601
MSH2	NM_000251.3	2	47403067	47663146
MSH6	NM_000179.3	2	47695530	47810063
ERCC3	NM_000122.2	2	127257290	127294166
CASP8	NM_001372051.1	2	201233443	201287711
BARD1	NM_000465.4	2	214725646	214809683
DIS3L2	NM_152383.5	2	231961245	232344350
VHL	NM_000551.4	3	10141778	10153667
XPC	NM_004628.5	3	14145147	14178621
MLH1	NM_000249.4	3	36993350	37050846
BAP1	NM_004656.4	3	52401008	52410008
MAGI1	NM_004742.3	3	65353525	66038834
MITF	NM_001354604.2	3	69739464	69968336
PDGFRA	NM_006206.6	4	54229280	54298245
APC	NM_000038.6	5	112707498	112846239
RAD50	NM_005732.4	5	132556019	132646349
FANCE	NM_021922.3	6	35452338	35467102
PMS2	NM_000535.7	7	5970925	6009106
EGFR	NM_005228.5	7	55019017	55211628
MET	NM_000245.4	7	116672196	116798377
XRCC2	NM_005431.2	7	152644776	152676141
WRN	NM_000553.6	8	31033788	31176138
NBN	NM_002485.5	8	89933331	90003228
RECQL4	NM_004260.4	8	144511288	144517845
CDKN2A	NM_000077.5	9	21967752	21995301
FANCC	NM_000136.3	9	95099054	95426796
PTCH1	NM_000264.5	9	95442980	95517057
RET	NM_020975.6	10	43077064	43130351
PRF1	NM_001083116.3	10	70597348	70602759
BMPR1A	NM_004329.3	10	86756601	86932825
PTEN	NM_000314.8	10	87863625	87971930
FANCF	NM_022725.4	11	22622533	22625823
WT1	NM_024426.6	11	32387775	32435564
EXT2	NM_207122.2	11	44095673	44251962
MEN1	NM_001370259.2	11	64803510	64811294
AIP	NM_003977.4	11	67483026	67491103
MRE11A	NM_005591.4	11	94415570	94493885
ATM	NM_000051.4	11	108222832	108369102
RECQL	NM_002907.4	12	21468910	21501669
KMT2D	NM_003482.4	12	49018978	49060794
CDK4	NM_000075.4	12	57747727	57756013
HNF1A	NM_000545.8	12	120978543	121002512
POLE	NM_006231.4	12	132623753	132687376
BRCA2	NM_000059.4	13	32315086	32400268
RB1	NM_000321.3	13	48303744	48599436
BIVM-ERCC5	NM_001204425.2	13	102799110	102875994
FANCM	NM_020937.4	14	45135930	45200890
MLH3	NM_001040108.2	14	75013769	75051532
AKT1	NM_001382430.1	14	104769349	104795751
GREM1	NM_013372.7	15	32718004	32745106
RAD51	NM_002875.5	15	40694774	40732340
SLTM	NM_024755.4	15	58879050	58933679
FANCI	NM_001113378.2	15	89243945	89317261
BLM	NM_000057.4	15	90717346	90816166
SLX4	NM_032444.4	16	3581181	3611606
PALB2	NM_024675.4	16	23603160	23641310
CYLD	NM_001378743.1	16	50742050	50801935
CDH1	NM_004360.5	16	68737292	68835541
FANCA	NM_000135.4	16	89737549	89816657
TP53	NM_000546.6	17	7661779	7687538
FLCN	NM_144997.7	17	17212212	17237188
NF1	NM_001042492.3	17	31094927	31382116
RAD51D	NM_002878.4	17	35092208	35121522
ERBB2	NM_004448.4	17	39687914	39730426
BRCA1	NM_007294.4	17	43044295	43170245
HOXB13	NM_006361.6	17	48724763	48728750
RAD51C	NM_058216.3	17	58692573	58735611
BRIP1	NM_032043.3	17	61679139	61863528
SMAD4	NM_005359.6	18	51028394	51085045
STK11	NM_000455.5	19	1177558	1228431
ERCC2	NM_000400.4	19	45349837	45370918
POLD1	NM_002691.4	19	50384204	50418018
LZTR1	NM_006767.4	22	20982269	20999032
CHEK2	NM_007194.4	22	28687743	28742422
