## Supplementary Table 5 for "The genetics of hereditary cancer risk syndromes in Brazil: a comprehensive analysis of 1682 patients"

### Sheet: Supplementary Table 5
Supplementary Table 5. Patients per Brazilian state.
State, Region of origin	N	%
PE, Northeast	413	24.55
BA, Northeast	329	19.56
SP, Southeast	181	10.76
PR, South	161	9.57
PB, Northeast	88	5.23
CE, Northeast	65	3.86
AL, Northeast	52	3.09
RN, Northeast	31	1.84
PI, Northeast	22	1.31
SE, Northeast	17	1.01
RJ, Southeast	9	0.54
MS, Central-West	4	0.24
GO, Central-West	3	0.18
SC, South	3	0.18
DF, Central-West	2	0.12
MG, Southeast	2	0.12
MT, Central-West	1	0.06
PA, North	1	0.06
RO, North	1	0.06
No information	297	17.66
